# A Comprehensive Study of Circulating Blood Linear RNA nominates CD55 and DLD as novel causal genes and early-stage biomarkers for Parkinson’s Disease

**DOI:** 10.1101/2025.06.20.25329948

**Authors:** Aleksandra Beric, Sarp Sahin, Santiago Sanchez, Zining Yang, Ravindra Kumar, Isabel Alfradique-Dunham, Jessie Sanford, Daniel Western, Bridget Phillips, John P. Budde, Richard J. Perrin, Paul T. Kotzbauer, Joel S. Perlmutter, Scott A. Norris, Carlos Cruchaga, Laura Ibanez

**Affiliations:** Department of Psychiatry, Washington University in Saint Louis School of Medicine; NeuroGenomics and Informatics Center, Washington University in Saint Louis School of Medicine; Department of Neurology, Washington University in Saint Louis School of Medicine; Department of Pathology & Immunology, Washington University in Saint Louis School of Medicine; Department of Radiology, Washington University in Saint Louis School of Medicine; Department of Neuroscience, Washington University in Saint Louis School of Medicine; Program of Physical Therapy, Washington University in Saint Louis School of Medicine; Department of Occupational Therapy, Washington University in Saint Louis School of Medicine; Hope Center for Neurological Disorders, Washington University in Saint Louis School of Medicine; The Charles F. and Joanne Knight Alzheimer Disease Research Center, Washington University in Saint Louis; Department of Genetics, Washington University in Saint Louis School of Medicine

## Abstract

We leveraged transcriptomic data from 4,343 participants from four independent datasets to robustly identify and annotate circulating PD-associated transcripts. We identified 296 differentially expressed transcripts, 28 of which were transcribed from known PD-associated loci. Further, we found a significant overlap between our findings and transcripts dysregulated in brain, as well as proteins differentially accumulated in CSF. Expression of the identified transcripts was affected by genetic background including ancestry and PD-related mutations, and nearly half of the identified transcripts were dysregulated before symptom onset. The differentially expressed transcripts were utilized to develop three predictive models that distinguished between PD and healthy controls with a ROC AUC of 0.727-0.733. The predictive models were capable of detecting PD transcriptomic signatures even before symptom onset. One transcript, DLD, showed particular promise as an early stage, minimally invasive PD biomarker that was differentially expressed in whole blood, brain and CSF. This transcript significantly related to PD in the eQTL analyses and in two of the three predictive models.
