## Supplementary material for "A Comprehensive Study of Circulating Blood Linear RNA nominates CD55 and DLD as novel causal genes and early-stage biomarkers for Parkinson’s Disease": MainTable1

	Parkinson's Progression Markers Initiative (PPMI)		Parkinson's Disease Biomarkers Program (PDBP)		Washington University in St. Louis Movement Disorder Clinic (WashU-MDC)		Fox Investigation for New Discovery of Biomarkers (BioFIND)
	Healthy Controls	Parkinson’s Disease	Healthy Controls	Parkinson’s Disease	Healthy Controls	Parkinson’s Disease	Healthy Controls	Parkinson’s Disease
Participants(N)	141	534	463	725	323	260	76	106
MeanAge(IQR)	63.79 (59.00-71.00)	63.87 (57.00-71.00)	62.84 (56.00-71.00)	65.81 (60.00-72.00)	69.25 (63.00-75.00)	69.15 (63.00-76.25)	65.88 (60.75-70.00)	68.17 (64.00-73.00)
Female(N,%)	52 (36.88%)	213 (39.89%)	254 (54.86%)	269 (37.1%)	181 (56.04%)	101 (38.85%)	40 (52.63%)	38 (35.85%)
MeanUPDRS-III(IQR)	1.48 (0.00-2.00)	24.84 (15.00-33.00)	2.12 (0.00-2.00)	25.83 (16.00-33.00)	-	-	-	39.07 (29.25-48.75)
MeanMoCA(IQR)	27.38 (26.00-29.00)	26.36 (25.00-29.00)	26.62 (25.00-28.50)	25.12 (23.00-28.00)	-	-	27.99 (27.00-29.00)	26.85 (26.00-29.00)
